# SARS-CoV-2 infection fatality rates in India: systematic review, meta-analysis and model-based estimation

**DOI:** 10.1101/2021.09.08.21263296

**Authors:** Lauren Zimmermann, Subarna Bhattacharya, Soumik Purkayastha, Ritoban Kundu, Ritwik Bhaduri, Parikshit Ghosh, Bhramar Mukherjee

## Abstract

**Introduction:** Fervorous investigation and dialogue surrounding the true number of SARS-CoV-2 related deaths and implied infection fatality rates in India have been ongoing throughout the pandemic, and especially pronounced during the nation’s devastating second wave. We aim to synthesize the existing literature on the true SARS-CoV-2 excess deaths and infection fatality rates (IFR) in India, through a systematic search followed by viable meta-analysis. We then provide updated epidemiological model-based estimates of the wave 1, wave 2 and combined IFRs using an extension of the Susceptible-Exposed-Infected-Removed (SEIR) model, using data from April 1, 2020 to June 30, 2021.

**Methods:** Following PRISMA guidelines, the databases PubMed, Embase, Global Index Medicus, as well as BioRxiv, MedRxiv, and SSRN for preprints (accessed through iSearch), were searched on July 3, 2021 (with results verified through August 15, 2021). Altogether using a two-step approach, 4,765 initial citations were screened resulting in 37 citations included in the narrative review and 19 studies with 41 datapoints included in the quantitative synthesis. Using a random effects model with DerSimonian-Laird estimation, we meta-analyze IFR_1_ which is defined as the ratio of the total number of observed reported deaths divided by the total number of estimated infections and IFR_2_ (which accounts for death underreporting in the numerator of IFR_1_). For the latter, we provide lower and upper bounds based on the available range of estimates of death undercounting, often arising from an excess death calculation. The primary focus is to estimate pooled nationwide estimates of IFRs with the secondary goal of estimating pooled regional and state-specific estimates for SARS-CoV-2 related IFRs in India. We also try to stratify our empirical results across the first and the second wave. In tandem, we present updated SEIR model estimates of IFRs for waves 1, 2, and combined across the waves with observed case and death count data from April 1, 2020 to June 30, 2021.

**Results:** For India countrywide, underreporting factors (URF) for cases (sourced from serosurveys) range from 14.3-29.1 in the four nationwide serosurveys; URFs for deaths (sourced from excess deaths reports) range from 4.4-11.9 with cumulative excess deaths ranging from 1.79-4.9 million (as of June 2021). Nationwide pooled IFR_1_ and IFR_2_ estimates for India are 0.097% (95% confidence interval [CI]: 0.067 – 0.140) and 0.365% (95% CI: 0.264 – 0.504) to 0.485% (95% CI: 0.344 – 0.685), respectively, again noting that IFR_2_ changes as excess deaths estimates vary. Among the included studies in this meta-analysis, the IFR_1_ generally appear to decrease over time from the earliest study end date to the latest study end date (from 4 June 2020 to 6 July 2021, IFR_1_ changed from 0.199 to 0.055%), whereas a similar trend is not as readily evident for IFR_2_ due to the wide variation in excess death estimates (from 4 June 2020 to 6 July 2021, IFR_2_ ranged from (0.290-1.316) to (0.241-0.651) %).

Nationwide SEIR model-based combined estimates for IFR_1_ and IFR_2_ are 0.101% (95% CI: 0.097 – 0.116) and 0.367% (95% CI: 0.358 – 0.383), respectively, which largely reconcile with the empirical findings and concur with the lower end of the excess death estimates. An advantage of such epidemiological models is the ability to produce daily estimates with updated data with the disadvantages being that these estimates are subject to numerous assumptions, arduousness of validation and not directly using the available excess death data. Whether one uses empirical data or model-based estimation, it is evident that IFR_2_ is at least 3.6 times more than IFR_1._

**Conclusion:** When incorporating case and death underreporting, the meta-analyzed cumulative infection fatality rate in India varies from 0.36%-0.48%, with a case underreporting factor ranging from 25-30 and a death underreporting factor ranging from 4-12. This implies, by June 30, 2021, India may have seen nearly 900 million infections and 1.7-4.9 million deaths when the reported numbers stood at 30.4 million cases and 412 thousand deaths (*covid19india.org*) with an observed case fatality rate (CFR) of 1.35%. We reiterate the need for timely and disaggregated infection and fatality data to examine the burden of the virus by age and other demographics. Large degrees of nationwide and state-specific death undercounting reinforce the call to improve death reporting within India.
