## Supplemental RiskofBias for "SARS-CoV-2 infection fatality rates in India: systematic review, meta-analysis and model-based estimation"

### Sheet: prevalence_studies
Study	Was the sample frame appropriate to address the target population?	Were the study participants sampled in an appropriate way?	Was the sample size adequate?	Were the study subjects and the setting described in detail?	Was the data analysis conducted with sufficient coverage of the identified sample?	Were valid methods used for the identification of the condition?	Was the condition measured in a standard, reliable way for all participants?	Was there appropriate statistical analysis?	Was the response rate adequate, and if not, was the low response rate managed appropriately?	Score (i.e. total number of 'Yes' responses)	Overall Risk of Bias (1=low, 2=moderate, 3=high)
Babu et al., 2021	1	1	1	1	1	1	1	1	1	9	1
Inbaraj et al., 2021	1	1	1	1	1	1	1	1	0	8	1
Joshi et al., 2021	1	1	1	1	1	1	1	0	0	7	1
Kar et al., 2021	1	1	1	0	1	1	1	0	1	7	1
Khan et al., 2021	1	1	1	1	1	1	1	1	1	9	1
Malani et al., 2021	1	1	1	1	1	1	1	1	0	8	1
Mohanan et al., 2021	1	1	0	1	0	1	1	1	0	6	2
Murhekar et al., 2020	1	0	1	1	1	1	1	1	1	8	1
Murhekar et al., 2021	1	1	0	1	0	1	1	1	0	6	2
Murhekar et al., 2021	1	1	1	1	1	1	1	1	0	8	1
Murhekar et al., 20211	0	0	0	1	0	1	1	1	0	4	N/A
Prakash et al., 2021	0	1	0	1	0	1	1	1	0	5	2
Sakalle et al., 2021	1	1	1	1	1	1	1	0	1	8	1
Selvaraju et al., 2021	1	1	1	1	0	1	1	1	0	7	1
Sharma et al., 2020	0	1	1	1	1	1	1	1	1	8	1
1	The 4th nationwide serosurvey is forthcoming, and as such, multiple questions were unable to be assessed and marked as "Unclear" or uncertain.

### Sheet: cross_sectional_studies
Study	Were the criteria for inclusion in the sample clearly defined?	Were the study subjects and the setting described in detail?	Was the exposure measured in a valid and reliable way?	Were objective, standard criteria used for measurement of the condition?	Were confounding factors identified?	Were strategies to deal with confounding factors stated?	Were the outcomes measured in a valid and reliable way?	Was there appropriate statistical analysis?	Score (i.e. total number of 'Yes' responses)	Overall Risk of Bias (1=low, 2=moderate, 3=high)
Campbell et al., 2021	1	1	1	1	1	1	1	1	8	1
Banaji et al., 2021	1	1	0	1	1	1	1	1	7	1
Cai et al., 2021	1	1	1	1	1	1	0	1	7	1
Purkayastha et al., 2021	1	1	1	1	1	1	1	1	8	1
